# Whole genome sequencing-based analysis of genetic predisposition to adult glioblastoma

**DOI:** 10.1101/2025.01.16.25320661

**Authors:** Mark P. van Opijnen, Devin R. van Valkengoed, Joep de Ligt, Filip Y.F. de Vos, Marike L.D. Broekman, Edwin Cuppen, Roelof Koster

## Abstract

**Background:** Glioblastoma is most commonly reported in the second (pediatric form) and seventh (adult form) decade of life. Pathogenic germline variants (PGVs) and its association to late onset glioblastoma remains unclear. This study aimed to investigate the genetic predisposition to adult glioblastoma.

**Methods:** We performed an in-depth analysis of whole genome sequencing (WGS) data of tumor-normal tissue pairs of 98 glioma WHO grade 4 patients for potential presence of PGVs, in a comprehensive set of 170 genes associated with cancer predisposition. All candidate pathogenic events were also assessed for second-hit somatic events.

**Results:** In 11 patients (11%), PGVs were observed that were considered relevant by clinical experts in the context of glioblastoma. In these patients, 13 PGVs were found in genes known for a strong association with familial glioblastoma (*MSH6* (3x), *PMS2* (5x), *MSH2*, *TP53*, *NF1* and *BRCA1*) or with medulloblastoma (*SUFU*). In eight of these patients (73%) causality was supported by a second (somatic) event and/or a matching genome-wide mutational signature.

**Conclusions:** Germline predisposition does also play a role in the development of adult glioblastoma, with mismatch repair deficiency being the main mechanism. Our results do illustrate benefits of tumor-normal WGS for glioblastoma patients and their relatives beyond the identification of potentially actionable mutations for therapy guidance.

**Key points:**

1. Pathogenic germline variants occur in more than 10% of adult glioblastoma
2. Mismatch repair deficiency is the main predisposition mechanism
3. Pathogenic germline variants could be used for (targeted) treatment selection

**Importance of the Study:** The hereditary of adult glioblastoma is still largely unexplored. With the option of broad molecular testing, it is crucial that clinicians are aware of the a priori probability of finding germline predisposition in a glioblastoma patient. Here, we studied the genetic predisposition to adult glioblastoma in an unselected, average cohort. We observed that pathogenic germline variants occurred in about 1 out of 10 patients, with mismatch repair deficiency being the main predisposition mechanism. This information should be kept in mind when broad molecular testing, like WGS, is discussed with the patient. Clinicians and patients should discuss the probability of finding evidence of heredity of the tumor and potential consequences for relatives.
