## Supplemental table 1 for "Whole genome sequencing-based analysis of genetic predisposition to adult glioblastoma"

### Sheet: Gene panel
gene	reportMissense	reportNonsense	reportSplice	reportDeletion	reportDisruption	reportAmplification	reportSomaticHotspot	likelihoodType	reportGermlineVariant	reportGermlineHotspot	reportGermlineDisruption	reportGermlineDeletion	additionalReportedTranscripts	reportPGX
ABCB11	true	true	true	true	true	false	true	TSG	VARIANT_NOT_LOST	VARIANT_NOT_LOST	VARIANT_NOT_LOST	WILDTYPE_LOST		false
ACD	true	true	true	true	true	false	true	TSG	VARIANT_NOT_LOST	VARIANT_NOT_LOST	VARIANT_NOT_LOST	WILDTYPE_LOST		false
AIP	true	true	true	true	true	false	true	TSG	VARIANT_NOT_LOST	VARIANT_NOT_LOST	VARIANT_NOT_LOST	WILDTYPE_LOST		false
ALK	true	false	false	false	false	true	true	ONCO	NONE	VARIANT_NOT_LOST	NONE	NONE		false
APC	true	true	true	true	true	false	true	TSG	VARIANT_NOT_LOST	VARIANT_NOT_LOST	VARIANT_NOT_LOST	WILDTYPE_LOST		false
ATM	true	true	true	true	true	false	true	TSG	VARIANT_NOT_LOST	VARIANT_NOT_LOST	VARIANT_NOT_LOST	WILDTYPE_LOST		false
ATR	true	true	true	true	true	false	true	TSG	VARIANT_NOT_LOST	VARIANT_NOT_LOST	VARIANT_NOT_LOST	WILDTYPE_LOST		false
BAP1	true	true	true	true	true	false	true	TSG	VARIANT_NOT_LOST	VARIANT_NOT_LOST	VARIANT_NOT_LOST	WILDTYPE_LOST		false
BARD1	true	true	true	true	true	false	true	TSG	VARIANT_NOT_LOST	VARIANT_NOT_LOST	VARIANT_NOT_LOST	WILDTYPE_LOST		false
BLM	true	true	true	true	true	false	true	TSG	VARIANT_NOT_LOST	VARIANT_NOT_LOST	VARIANT_NOT_LOST	WILDTYPE_LOST		false
BMPR1A	true	true	true	true	true	false	true	TSG	VARIANT_NOT_LOST	VARIANT_NOT_LOST	VARIANT_NOT_LOST	WILDTYPE_LOST		false
BRAF	true	true	true	true	true	false	true	TSG	VARIANT_NOT_LOST	VARIANT_NOT_LOST	VARIANT_NOT_LOST	WILDTYPE_LOST		false
BRCA1	true	true	true	true	true	false	true	TSG	VARIANT_NOT_LOST	VARIANT_NOT_LOST	VARIANT_NOT_LOST	WILDTYPE_LOST		false
BRCA2	true	true	true	true	true	false	true	TSG	VARIANT_NOT_LOST	VARIANT_NOT_LOST	VARIANT_NOT_LOST	WILDTYPE_LOST		false
BRIP1	true	false	false	false	false	true	true	ONCO	NONE	VARIANT_NOT_LOST	NONE	NONE		false
BUB1B	true	true	true	true	true	false	true	TSG	VARIANT_NOT_LOST	VARIANT_NOT_LOST	VARIANT_NOT_LOST	WILDTYPE_LOST		false
CBL	true	false	false	false	false	true	true	ONCO	NONE	VARIANT_NOT_LOST	NONE	NONE		false
CDC73	true	true	true	true	true	false	true	TSG	VARIANT_NOT_LOST	VARIANT_NOT_LOST	VARIANT_NOT_LOST	WILDTYPE_LOST		false
CDH1	true	true	true	true	true	false	true	TSG	VARIANT_NOT_LOST	VARIANT_NOT_LOST	VARIANT_NOT_LOST	WILDTYPE_LOST		false
CDK12	true	true	true	true	true	false	true	TSG	VARIANT_NOT_LOST	VARIANT_NOT_LOST	VARIANT_NOT_LOST	WILDTYPE_LOST		false
CDK4	true	false	false	false	false	true	true	ONCO	NONE	VARIANT_NOT_LOST	NONE	NONE		false
CDKN1B	true	true	true	true	true	false	true	TSG	VARIANT_NOT_LOST	VARIANT_NOT_LOST	VARIANT_NOT_LOST	WILDTYPE_LOST		false
CDKN2A	true	true	true	true	true	false	true	TSG	VARIANT_NOT_LOST	VARIANT_NOT_LOST	VARIANT_NOT_LOST	WILDTYPE_LOST		false
CEBPA	true	true	true	true	true	false	true	TSG	VARIANT_NOT_LOST	VARIANT_NOT_LOST	VARIANT_NOT_LOST	WILDTYPE_LOST		false
CEP57	true	false	false	false	false	true	true	ONCO	NONE	VARIANT_NOT_LOST	NONE	NONE		false
CHEK1	true	true	true	true	true	false	true	TSG	VARIANT_NOT_LOST	VARIANT_NOT_LOST	VARIANT_NOT_LOST	WILDTYPE_LOST		false
CHEK2	true	true	true	true	true	false	true	TSG	VARIANT_NOT_LOST	VARIANT_NOT_LOST	VARIANT_NOT_LOST	WILDTYPE_LOST		false
COL7A1	true	true	true	true	true	false	true	TSG	VARIANT_NOT_LOST	VARIANT_NOT_LOST	VARIANT_NOT_LOST	WILDTYPE_LOST		false
CTC1	true	true	true	true	true	false	true	TSG	VARIANT_NOT_LOST	VARIANT_NOT_LOST	VARIANT_NOT_LOST	WILDTYPE_LOST		false
CTNNA1	true	true	true	true	true	false	true	TSG	VARIANT_NOT_LOST	VARIANT_NOT_LOST	VARIANT_NOT_LOST	WILDTYPE_LOST		false
CYLD	true	true	true	true	true	false	true	TSG	VARIANT_NOT_LOST	VARIANT_NOT_LOST	VARIANT_NOT_LOST	WILDTYPE_LOST		false
DDB2	true	true	true	true	true	false	true	TSG	VARIANT_NOT_LOST	VARIANT_NOT_LOST	VARIANT_NOT_LOST	WILDTYPE_LOST		false
DDX41	true	true	true	true	true	false	true	TSG	VARIANT_NOT_LOST	VARIANT_NOT_LOST	VARIANT_NOT_LOST	WILDTYPE_LOST		false
DICER1	true	true	true	true	true	false	true	TSG	VARIANT_NOT_LOST	VARIANT_NOT_LOST	VARIANT_NOT_LOST	WILDTYPE_LOST		false
DIS3L2	true	true	true	true	true	false	true	TSG	VARIANT_NOT_LOST	VARIANT_NOT_LOST	VARIANT_NOT_LOST	WILDTYPE_LOST		false
DKC1	true	false	false	false	false	true	true	ONCO	NONE	VARIANT_NOT_LOST	NONE	NONE		false
DOCK8	true	true	true	true	true	false	true	TSG	VARIANT_NOT_LOST	VARIANT_NOT_LOST	VARIANT_NOT_LOST	WILDTYPE_LOST		false
DROSHA	true	true	true	true	true	false	true	TSG	VARIANT_NOT_LOST	VARIANT_NOT_LOST	VARIANT_NOT_LOST	WILDTYPE_LOST		false
EGFR	true	false	false	false	false	true	true	ONCO	NONE	VARIANT_NOT_LOST	NONE	NONE		false
ELANE	true	false	false	false	false	true	true	ONCO	NONE	VARIANT_NOT_LOST	NONE	NONE		false
ENG	true	true	true	true	true	false	true	TSG	VARIANT_NOT_LOST	VARIANT_NOT_LOST	VARIANT_NOT_LOST	WILDTYPE_LOST		false
EPCAM	true	true	true	true	true	false	true	TSG	VARIANT_NOT_LOST	VARIANT_NOT_LOST	VARIANT_NOT_LOST	WILDTYPE_LOST		false
ERCC1	true	true	true	true	true	false	true	TSG	VARIANT_NOT_LOST	VARIANT_NOT_LOST	VARIANT_NOT_LOST	WILDTYPE_LOST		false
ERCC2	true	true	true	true	true	false	true	TSG	VARIANT_NOT_LOST	VARIANT_NOT_LOST	VARIANT_NOT_LOST	WILDTYPE_LOST		false
ERCC3	true	true	true	true	true	false	true	TSG	VARIANT_NOT_LOST	VARIANT_NOT_LOST	VARIANT_NOT_LOST	WILDTYPE_LOST		false
ERCC4	true	true	true	true	true	false	true	TSG	VARIANT_NOT_LOST	VARIANT_NOT_LOST	VARIANT_NOT_LOST	WILDTYPE_LOST		false
ERCC5	true	true	true	true	true	false	true	TSG	VARIANT_NOT_LOST	VARIANT_NOT_LOST	VARIANT_NOT_LOST	WILDTYPE_LOST		false
EXT1	true	true	true	true	true	false	true	TSG	VARIANT_NOT_LOST	VARIANT_NOT_LOST	VARIANT_NOT_LOST	WILDTYPE_LOST		false
EXT2	true	true	true	true	true	false	true	TSG	VARIANT_NOT_LOST	VARIANT_NOT_LOST	VARIANT_NOT_LOST	WILDTYPE_LOST		false
FAH	true	true	true	true	true	false	true	TSG	VARIANT_NOT_LOST	VARIANT_NOT_LOST	VARIANT_NOT_LOST	WILDTYPE_LOST		false
FANCA	true	true	true	true	true	false	true	TSG	VARIANT_NOT_LOST	VARIANT_NOT_LOST	VARIANT_NOT_LOST	WILDTYPE_LOST		false
FANCB	true	true	true	true	true	false	true	TSG	VARIANT_NOT_LOST	VARIANT_NOT_LOST	VARIANT_NOT_LOST	WILDTYPE_LOST		false
FANCC	true	true	true	true	true	false	true	TSG	VARIANT_NOT_LOST	VARIANT_NOT_LOST	VARIANT_NOT_LOST	WILDTYPE_LOST		false
FANCD2	true	true	true	true	true	false	true	TSG	VARIANT_NOT_LOST	VARIANT_NOT_LOST	VARIANT_NOT_LOST	WILDTYPE_LOST		false
FANCE	true	true	true	true	true	false	true	TSG	VARIANT_NOT_LOST	VARIANT_NOT_LOST	VARIANT_NOT_LOST	WILDTYPE_LOST		false
FANCF	true	true	true	true	true	false	true	TSG	VARIANT_NOT_LOST	VARIANT_NOT_LOST	VARIANT_NOT_LOST	WILDTYPE_LOST		false
FANCG	true	true	true	true	true	false	true	TSG	VARIANT_NOT_LOST	VARIANT_NOT_LOST	VARIANT_NOT_LOST	WILDTYPE_LOST		false
FANCI	true	true	true	true	true	false	true	TSG	VARIANT_NOT_LOST	VARIANT_NOT_LOST	VARIANT_NOT_LOST	WILDTYPE_LOST		false
FANCL	true	true	true	true	true	false	true	TSG	VARIANT_NOT_LOST	VARIANT_NOT_LOST	VARIANT_NOT_LOST	WILDTYPE_LOST		false
FANCM	true	true	true	true	true	false	true	TSG	VARIANT_NOT_LOST	VARIANT_NOT_LOST	VARIANT_NOT_LOST	WILDTYPE_LOST		false
FH	true	true	true	true	true	false	true	TSG	VARIANT_NOT_LOST	VARIANT_NOT_LOST	VARIANT_NOT_LOST	WILDTYPE_LOST		false
FLCN	true	true	true	true	true	false	true	TSG	VARIANT_NOT_LOST	VARIANT_NOT_LOST	VARIANT_NOT_LOST	WILDTYPE_LOST		false
GATA2	true	true	true	true	true	false	true	TSG	VARIANT_NOT_LOST	VARIANT_NOT_LOST	VARIANT_NOT_LOST	WILDTYPE_LOST		false
GBA1	true	true	true	true	true	false	true	TSG	VARIANT_NOT_LOST	VARIANT_NOT_LOST	VARIANT_NOT_LOST	WILDTYPE_LOST		false
GJB2	true	true	true	true	true	false	true	TSG	VARIANT_NOT_LOST	VARIANT_NOT_LOST	VARIANT_NOT_LOST	WILDTYPE_LOST		false
GREM1	true	false	false	false	false	true	true	ONCO	NONE	VARIANT_NOT_LOST	NONE	NONE		false
HERC2	true	true	true	true	true	false	true	TSG	VARIANT_NOT_LOST	VARIANT_NOT_LOST	VARIANT_NOT_LOST	WILDTYPE_LOST		false
HFE	true	true	true	true	true	false	true	TSG	VARIANT_NOT_LOST	VARIANT_NOT_LOST	VARIANT_NOT_LOST	WILDTYPE_LOST		false
HMBS	true	true	true	true	true	false	true	TSG	VARIANT_NOT_LOST	VARIANT_NOT_LOST	VARIANT_NOT_LOST	WILDTYPE_LOST		false
HRAS	true	false	false	false	false	true	true	ONCO	NONE	VARIANT_NOT_LOST	NONE	NONE		false
ITK	true	true	true	true	true	false	true	TSG	VARIANT_NOT_LOST	VARIANT_NOT_LOST	VARIANT_NOT_LOST	WILDTYPE_LOST		false
KIT	true	false	false	false	false	true	true	ONCO	NONE	VARIANT_NOT_LOST	NONE	NONE		false
KRAS	true	false	false	false	false	true	true	ONCO	NONE	VARIANT_NOT_LOST	NONE	NONE		false
LZTR1	true	true	true	true	true	false	true	TSG	VARIANT_NOT_LOST	VARIANT_NOT_LOST	VARIANT_NOT_LOST	WILDTYPE_LOST		false
MAP2K1	true	false	false	false	false	true	true	ONCO	NONE	VARIANT_NOT_LOST	NONE	NONE		false
MAP2K2	true	false	false	false	false	true	true	ONCO	NONE	VARIANT_NOT_LOST	NONE	NONE		false
MAX	true	true	true	true	true	false	true	TSG	VARIANT_NOT_LOST	VARIANT_NOT_LOST	VARIANT_NOT_LOST	WILDTYPE_LOST		false
MEN1	true	true	true	true	true	false	true	TSG	VARIANT_NOT_LOST	VARIANT_NOT_LOST	VARIANT_NOT_LOST	WILDTYPE_LOST		false
MET	true	false	false	false	false	true	true	ONCO	NONE	VARIANT_NOT_LOST	NONE	NONE		false
MITF	true	true	true	true	true	false	true	TSG	VARIANT_NOT_LOST	VARIANT_NOT_LOST	VARIANT_NOT_LOST	WILDTYPE_LOST		false
MLH1	true	true	true	true	true	false	true	TSG	VARIANT_NOT_LOST	VARIANT_NOT_LOST	VARIANT_NOT_LOST	WILDTYPE_LOST		false
MLH3	true	true	true	true	true	false	true	TSG	VARIANT_NOT_LOST	VARIANT_NOT_LOST	VARIANT_NOT_LOST	WILDTYPE_LOST		false
MPL	true	false	false	false	false	true	true	ONCO	NONE	VARIANT_NOT_LOST	NONE	NONE		false
MRE11	true	true	true	true	true	false	true	TSG	VARIANT_NOT_LOST	VARIANT_NOT_LOST	VARIANT_NOT_LOST	WILDTYPE_LOST		false
MSH2	true	true	true	true	true	false	true	TSG	VARIANT_NOT_LOST	VARIANT_NOT_LOST	VARIANT_NOT_LOST	WILDTYPE_LOST		false
MSH3	true	true	true	true	true	false	true	TSG	VARIANT_NOT_LOST	VARIANT_NOT_LOST	VARIANT_NOT_LOST	WILDTYPE_LOST		false
MSH6	true	true	true	true	true	false	true	TSG	VARIANT_NOT_LOST	VARIANT_NOT_LOST	VARIANT_NOT_LOST	WILDTYPE_LOST		false
MTAP	true	true	true	true	true	false	true	TSG	VARIANT_NOT_LOST	VARIANT_NOT_LOST	VARIANT_NOT_LOST	WILDTYPE_LOST		false
MUTYH	true	true	true	true	true	false	true	TSG	VARIANT_NOT_LOST	VARIANT_NOT_LOST	VARIANT_NOT_LOST	WILDTYPE_LOST		false
NBN	true	true	true	true	true	false	true	TSG	VARIANT_NOT_LOST	VARIANT_NOT_LOST	VARIANT_NOT_LOST	WILDTYPE_LOST		false
NF1	true	true	true	true	true	false	true	TSG	VARIANT_NOT_LOST	VARIANT_NOT_LOST	VARIANT_NOT_LOST	WILDTYPE_LOST		false
NF2	true	true	true	true	true	false	true	TSG	VARIANT_NOT_LOST	VARIANT_NOT_LOST	VARIANT_NOT_LOST	WILDTYPE_LOST		false
NOP10	true	false	false	false	false	true	true	ONCO	NONE	VARIANT_NOT_LOST	NONE	NONE		false
NRAS	true	false	false	false	false	true	true	ONCO	NONE	VARIANT_NOT_LOST	NONE	NONE		false
NTHL1	true	true	true	true	true	false	true	TSG	VARIANT_NOT_LOST	VARIANT_NOT_LOST	VARIANT_NOT_LOST	WILDTYPE_LOST		false
PALB2	true	true	true	true	true	false	true	TSG	VARIANT_NOT_LOST	VARIANT_NOT_LOST	VARIANT_NOT_LOST	WILDTYPE_LOST		false
PARN	true	true	true	true	true	false	true	TSG	VARIANT_NOT_LOST	VARIANT_NOT_LOST	VARIANT_NOT_LOST	WILDTYPE_LOST		false
PDGFRA	true	false	false	false	false	true	true	ONCO	NONE	VARIANT_NOT_LOST	NONE	NONE		false
PHOX2B	true	true	true	true	true	false	true	TSG	VARIANT_NOT_LOST	VARIANT_NOT_LOST	VARIANT_NOT_LOST	WILDTYPE_LOST		false
PMS2	true	true	true	true	true	false	true	TSG	VARIANT_NOT_LOST	VARIANT_NOT_LOST	VARIANT_NOT_LOST	WILDTYPE_LOST		false
POLD1	true	true	true	true	true	false	true	TSG	VARIANT_NOT_LOST	VARIANT_NOT_LOST	VARIANT_NOT_LOST	WILDTYPE_LOST		false
POLE	true	true	true	true	true	false	true	TSG	VARIANT_NOT_LOST	VARIANT_NOT_LOST	VARIANT_NOT_LOST	WILDTYPE_LOST		false
POLH	true	true	true	true	true	false	true	TSG	VARIANT_NOT_LOST	VARIANT_NOT_LOST	VARIANT_NOT_LOST	WILDTYPE_LOST		false
POT1	true	false	false	false	false	true	true	ONCO	NONE	VARIANT_NOT_LOST	NONE	NONE		false
PPP1CB	true	true	true	true	true	false	true	TSG	VARIANT_NOT_LOST	VARIANT_NOT_LOST	VARIANT_NOT_LOST	WILDTYPE_LOST		false
PPP2R2A	true	true	true	true	true	false	true	TSG	VARIANT_NOT_LOST	VARIANT_NOT_LOST	VARIANT_NOT_LOST	WILDTYPE_LOST		false
PRDM9	true	false	false	false	false	true	true	ONCO	NONE	VARIANT_NOT_LOST	NONE	NONE		false
PRF1	true	true	true	true	true	false	true	TSG	VARIANT_NOT_LOST	VARIANT_NOT_LOST	VARIANT_NOT_LOST	WILDTYPE_LOST		false
PRKAR1A	true	true	true	true	true	false	true	TSG	VARIANT_NOT_LOST	VARIANT_NOT_LOST	VARIANT_NOT_LOST	WILDTYPE_LOST		false
PRSS1	true	false	false	false	false	true	true	ONCO	NONE	VARIANT_NOT_LOST	NONE	NONE		false
PTCH1	true	true	true	true	true	false	true	TSG	VARIANT_NOT_LOST	VARIANT_NOT_LOST	VARIANT_NOT_LOST	WILDTYPE_LOST		false
PTCH2	true	true	true	true	true	false	true	TSG	VARIANT_NOT_LOST	VARIANT_NOT_LOST	VARIANT_NOT_LOST	WILDTYPE_LOST		false
PTEN	true	true	true	true	true	false	true	TSG	VARIANT_NOT_LOST	VARIANT_NOT_LOST	VARIANT_NOT_LOST	WILDTYPE_LOST		false
PTPN11	true	false	false	false	false	true	true	ONCO	NONE	VARIANT_NOT_LOST	NONE	NONE		false
PTPRJ	true	true	true	true	true	false	true	TSG	VARIANT_NOT_LOST	VARIANT_NOT_LOST	VARIANT_NOT_LOST	WILDTYPE_LOST		false
RABL3	true	false	false	false	false	true	true	ONCO	NONE	VARIANT_NOT_LOST	NONE	NONE		false
RAD50	true	true	true	true	true	false	true	TSG	VARIANT_NOT_LOST	VARIANT_NOT_LOST	VARIANT_NOT_LOST	WILDTYPE_LOST		false
RAD51B	true	true	true	true	true	false	true	TSG	VARIANT_NOT_LOST	VARIANT_NOT_LOST	VARIANT_NOT_LOST	WILDTYPE_LOST		false
RAD51C	true	true	true	true	true	false	true	TSG	VARIANT_NOT_LOST	VARIANT_NOT_LOST	VARIANT_NOT_LOST	WILDTYPE_LOST		false
RAD51D	true	true	true	true	true	false	true	TSG	VARIANT_NOT_LOST	VARIANT_NOT_LOST	VARIANT_NOT_LOST	WILDTYPE_LOST		false
RAD54L	true	true	true	true	true	false	true	TSG	VARIANT_NOT_LOST	VARIANT_NOT_LOST	VARIANT_NOT_LOST	WILDTYPE_LOST		false
RAF1	true	false	false	false	false	true	true	ONCO	NONE	VARIANT_NOT_LOST	NONE	NONE		false
RB1	true	true	true	true	true	false	true	TSG	VARIANT_NOT_LOST	VARIANT_NOT_LOST	VARIANT_NOT_LOST	WILDTYPE_LOST		false
RECQL	true	true	true	true	true	false	true	TSG	VARIANT_NOT_LOST	VARIANT_NOT_LOST	VARIANT_NOT_LOST	WILDTYPE_LOST		false
RECQL4	true	true	true	true	true	false	true	TSG	VARIANT_NOT_LOST	VARIANT_NOT_LOST	VARIANT_NOT_LOST	WILDTYPE_LOST		false
RET	true	false	false	false	false	true	true	ONCO	NONE	VARIANT_NOT_LOST	NONE	NONE		false
RHBDF2	true	true	true	true	true	false	true	TSG	VARIANT_NOT_LOST	VARIANT_NOT_LOST	VARIANT_NOT_LOST	WILDTYPE_LOST		false
RINT1	true	true	true	true	true	false	true	TSG	VARIANT_NOT_LOST	VARIANT_NOT_LOST	VARIANT_NOT_LOST	WILDTYPE_LOST		false
RIT1	true	false	false	false	false	true	true	ONCO	NONE	VARIANT_NOT_LOST	NONE	NONE		false
RNF43	true	true	true	true	true	false	true	TSG	VARIANT_NOT_LOST	VARIANT_NOT_LOST	VARIANT_NOT_LOST	WILDTYPE_LOST		false
RTEL1	true	true	true	true	true	false	true	TSG	VARIANT_NOT_LOST	VARIANT_NOT_LOST	VARIANT_NOT_LOST	WILDTYPE_LOST		false
RUNX1	true	true	true	true	true	false	true	TSG	VARIANT_NOT_LOST	VARIANT_NOT_LOST	VARIANT_NOT_LOST	WILDTYPE_LOST		false
SBDS	true	true	true	true	true	false	true	TSG	VARIANT_NOT_LOST	VARIANT_NOT_LOST	VARIANT_NOT_LOST	WILDTYPE_LOST		false
SDHA	true	true	true	true	true	false	true	TSG	VARIANT_NOT_LOST	VARIANT_NOT_LOST	VARIANT_NOT_LOST	WILDTYPE_LOST		false
SDHAF2	true	true	true	true	true	false	true	TSG	VARIANT_NOT_LOST	VARIANT_NOT_LOST	VARIANT_NOT_LOST	WILDTYPE_LOST		false
SDHB	true	true	true	true	true	false	true	TSG	VARIANT_NOT_LOST	VARIANT_NOT_LOST	VARIANT_NOT_LOST	WILDTYPE_LOST		false
SDHC	true	true	true	true	true	false	true	TSG	VARIANT_NOT_LOST	VARIANT_NOT_LOST	VARIANT_NOT_LOST	WILDTYPE_LOST		false
SDHD	true	true	true	true	true	false	true	TSG	VARIANT_NOT_LOST	VARIANT_NOT_LOST	VARIANT_NOT_LOST	WILDTYPE_LOST		false
SH2B3	true	true	true	true	true	false	true	TSG	VARIANT_NOT_LOST	VARIANT_NOT_LOST	VARIANT_NOT_LOST	WILDTYPE_LOST		false
SHOC2	true	false	false	false	false	true	true	ONCO	NONE	VARIANT_NOT_LOST	NONE	NONE		false
SLC25A13	true	true	true	true	true	false	true	TSG	VARIANT_NOT_LOST	VARIANT_NOT_LOST	VARIANT_NOT_LOST	WILDTYPE_LOST		false
SLX4	true	true	true	true	true	false	true	TSG	VARIANT_NOT_LOST	VARIANT_NOT_LOST	VARIANT_NOT_LOST	WILDTYPE_LOST		false
SMAD4	true	true	true	true	true	false	true	TSG	VARIANT_NOT_LOST	VARIANT_NOT_LOST	VARIANT_NOT_LOST	WILDTYPE_LOST		false
SMARCA4	true	true	true	true	true	false	true	TSG	VARIANT_NOT_LOST	VARIANT_NOT_LOST	VARIANT_NOT_LOST	WILDTYPE_LOST		false
SMARCB1	true	true	true	true	true	false	true	TSG	VARIANT_NOT_LOST	VARIANT_NOT_LOST	VARIANT_NOT_LOST	WILDTYPE_LOST		false
SMARCE1	true	true	true	true	true	false	true	TSG	VARIANT_NOT_LOST	VARIANT_NOT_LOST	VARIANT_NOT_LOST	WILDTYPE_LOST		false
SOS1	true	false	false	false	false	true	true	ONCO	NONE	VARIANT_NOT_LOST	NONE	NONE		false
SOS2	true	false	false	false	false	true	true	ONCO	NONE	VARIANT_NOT_LOST	NONE	NONE		false
SPRED1	true	true	true	true	true	false	true	TSG	VARIANT_NOT_LOST	VARIANT_NOT_LOST	VARIANT_NOT_LOST	WILDTYPE_LOST		false
STK11	true	true	true	true	true	false	true	TSG	VARIANT_NOT_LOST	VARIANT_NOT_LOST	VARIANT_NOT_LOST	WILDTYPE_LOST		false
SUFU	true	true	true	true	true	false	true	TSG	VARIANT_NOT_LOST	VARIANT_NOT_LOST	VARIANT_NOT_LOST	WILDTYPE_LOST		false
TERC	true	true	true	true	true	false	true	TSG	VARIANT_NOT_LOST	VARIANT_NOT_LOST	VARIANT_NOT_LOST	WILDTYPE_LOST		false
TERF2	true	true	true	true	true	false	true	TSG	VARIANT_NOT_LOST	VARIANT_NOT_LOST	VARIANT_NOT_LOST	WILDTYPE_LOST		false
TERT	true	false	false	false	false	true	true	ONCO	NONE	VARIANT_NOT_LOST	NONE	NONE		false
TGFBR1	true	false	false	false	false	true	true	ONCO	NONE	VARIANT_NOT_LOST	NONE	NONE		false
TINF2	true	true	true	true	true	false	true	TSG	VARIANT_NOT_LOST	VARIANT_NOT_LOST	VARIANT_NOT_LOST	WILDTYPE_LOST		false
TMEM127	true	true	true	true	true	false	true	TSG	VARIANT_NOT_LOST	VARIANT_NOT_LOST	VARIANT_NOT_LOST	WILDTYPE_LOST		false
TP53	true	true	true	true	true	false	true	TSG	VARIANT_NOT_LOST	VARIANT_NOT_LOST	VARIANT_NOT_LOST	WILDTYPE_LOST		false
TRIM37	true	false	false	false	false	true	true	ONCO	NONE	VARIANT_NOT_LOST	NONE	NONE		false
TSC1	true	true	true	true	true	false	true	TSG	VARIANT_NOT_LOST	VARIANT_NOT_LOST	VARIANT_NOT_LOST	WILDTYPE_LOST		false
TSC2	true	true	true	true	true	false	true	TSG	VARIANT_NOT_LOST	VARIANT_NOT_LOST	VARIANT_NOT_LOST	WILDTYPE_LOST		false
UROD	true	false	false	false	false	true	true	ONCO	NONE	VARIANT_NOT_LOST	NONE	NONE		false
VHL	true	true	true	true	true	false	true	TSG	VARIANT_NOT_LOST	VARIANT_NOT_LOST	VARIANT_NOT_LOST	WILDTYPE_LOST		false
WAS	true	false	false	false	false	true	true	ONCO	NONE	VARIANT_NOT_LOST	NONE	NONE		false
WRAP53	true	true	true	true	true	false	true	TSG	VARIANT_NOT_LOST	VARIANT_NOT_LOST	VARIANT_NOT_LOST	WILDTYPE_LOST		false
WRN	true	true	true	true	true	false	true	TSG	VARIANT_NOT_LOST	VARIANT_NOT_LOST	VARIANT_NOT_LOST	WILDTYPE_LOST		false
WT1	true	true	true	true	true	false	true	TSG	VARIANT_NOT_LOST	VARIANT_NOT_LOST	VARIANT_NOT_LOST	WILDTYPE_LOST		false
XPA	true	true	true	true	true	false	true	TSG	VARIANT_NOT_LOST	VARIANT_NOT_LOST	VARIANT_NOT_LOST	WILDTYPE_LOST		false
XPC	true	true	true	true	true	false	true	TSG	VARIANT_NOT_LOST	VARIANT_NOT_LOST	VARIANT_NOT_LOST	WILDTYPE_LOST		false
XRCC2	true	false	false	false	false	true	true	ONCO	NONE	VARIANT_NOT_LOST	NONE	NONE		false
